# Association Between Intermittent Water Supply and Helicobacter pylori Prevalence: A Global Ecological Study

**DOI:** 10.64898/2026.06.22.26356253

**Authors:** Saeed S Graham, Christin Wilkinson, Briannae Theodore, Mary-Jane Williams, Dmitry Tumin

## Abstract

**Background:** Helicobacter pylori is a major global pathogen with recognized potential for waterborne transmission. Intermittent water supply affects over one billion worldwide and may promote H. pylori contamination of municipal sources. Whether water supply discontinuity contributes to population-level H. pylori burden has not been examined globally.

**Materials and Methods:** We conducted a cross-sectional ecological analysis of 79 countries with matched utility-level water infrastructure data and country-level H. pylori prevalence estimates from a published global meta-analysis. The primary exposure was continuity of water supply (hours/day). Secondary exposures included non-revenue water percentage (NRW %), pipe breaks per utility, and operating cost coverage ratio. Unadjusted and adjusted linear regression models with heteroscedasticity-consistent standard errors were estimated, controlling for basic sanitation coverage and log-transformed population density. A sensitivity analysis used a population-based measure of water availability on demand.

**Results:** Greater water supply continuity was independently associated with lower H. pylori prevalence in both unadjusted (β = −0.987, 95% CI −1.669 to −0.305, p = 0.005) and adjusted models (β = −1.125, 95% CI −1.876 to −0.375, p = 0.004). Higher NRW % and lower operating cost coverage were each associated with higher H. pylori prevalence after adjustment. Pipe breaks were not significant in regression models though the Spearman correlation was in the expected direction. Sensitivity analysis produced consistent findings.

**Conclusion:** IWS and broader water infrastructure deterioration are associated with higher H. pylori prevalence at the country level. These findings implicate water supply continuity as a potentially relevant environmental determinant of H. pylori transmission and suggest a role for water system investment within long-term gastric cancer prevention strategies.
