## Supplemental Table 2 for "Association Between Intermittent Water Supply and Helicobacter pylori Prevalence: A Global Ecological Study"

### Sheet: Sheet1
Variable	N	Spearman_rho	P_value	Expected_direction	Direction_correct
Continuity of supply (hrs/day)	74	-0.321	0.0053	negative	Yes
Non-revenue water (%)	74	0.484	0	positive	Yes
Pipe breaks	67	0.368	0.0022	positive	Yes
Operating cost coverage (%)	72	-0.236	0.0459	negative	Yes
Basic sanitation coverage (%, JMP)	77	-0.327	0.0037	negative	Yes
Log population density	79	-0.196	0.0839	none	N/A
Supplementary Table 2. Spearman rank correlations between water infrastructure indicators and country-level Helicobacter pylori prevalence. Spearman's rho was used to assess monotonic associations between each water infrastructure variable and H. pylori prevalence without assuming linearity or normality of the outcome distribution. Expected direction reflects the hypothesized relationship based o…
