## Supplemental Table 1 for "Association Between Intermittent Water Supply and Helicobacter pylori Prevalence: A Global Ecological Study"

### Sheet: Sheet1
Country	WHO_Region	HDI_2019	HP_Prevalence_pct	HP_CI_Lower	HP_CI_Upper	N_Studies_Chen	N_Participants_Chen	Continuity_hrs_day	NRW_pct	Pipe_breaks	Op_cost_coverage_pct	BasicSanitation_pct_JMP	Log_Pop_Density	Pop_Density_mean	Sanitation_yr_min	Sanitation_yr_max	N_utilities	N_utility_years	N_years	Year_min	Year_max	N_obs_continuity	N_obs_NRW	N_obs_pipe_breaks	N_obs_op_cost
Algeria	African	Medium	56.1	46.6	65.2	1	107	12				84.481	2.842	17.15	2000	2000	1	1	1	2000	2000	1	0	0	0
Burkina Faso	African	Low	46.8	39.8	54	1	188	23	18.335	14244.4	114.149	15.883	4.258	70.661	1995	2016	1	22	22	1995	2016	1	1	1	1
Cameroon	African	Low	57	51.9	62	3	648	24	42.047	20692	126.903	40.471	3.907	49.728	1999	2009	2	3	3	1999	2009	1	1	1	1
Ethiopia	African	Low	47.5	38.4	56.8	12	3379	14.805	29.573	793.401	126.227	6.344	4.554	95.025	2004	2019	91	492	15	2004	2019	1	1	1	1
Ghana	African	Low	59.2	40.7	75.4	3	1365	18.333	53.509	30536.1	115.194	9.74	4.859	128.887	2001	2009	1	9	9	2001	2009	1	1	1	1
Kenya	African	Low	52.1	46.3	57.8	1	290	15.287	42.169		102.123	33.329	4.427	83.668	2010	2017	108	593	8	2010	2017	1	1	0	1
Mali	African	Low	44.1	32	56.8	1	59	24	30.279	1057.67	164.906	25.706	2.762	15.832	2000	2014	2	14	14	2000	2014	1	1	1	1
Nigeria	African	Low	47.5	38	57.2	10	2586	10.108	42.041	1089.78	53.502	39.805	5.368	214.328	2011	2020	37	361	10	2011	2020	1	1	1	1
Rwanda	African	Low	71.1	66.6	75.2	1	426	12.812	43.421	2197.78	193.463	57.238	6.182	484.166	1995	2017	1	16	16	1995	2017	1	1	1	1
South Africa	African	Medium	56.3	50.5	61.9	3	293	23.996	31.727	3613.55	99.26	67.288	3.853	47.156	2001	2017	26	243	17	2001	2017	1	1	1	1
Tanzania	African	Low	70.9	15	97.1	2	410	17.088	36.524	1555.81	94.08	20.469	4.113	61.132	2004	2021	27	420	18	2004	2021	1	1	1	1
Uganda	African	Low	36	27.7	45.4	1	111	18.192	38.625	1739.67	123.266	18.975	5.277	195.864	1996	2022	7	45	27	1996	2022	1	1	1	1
Zimbabwe	African	Low	67.7	62.2	72.7	1	300	12.775	40.172	1193.56	162.447	40.621	3.634	37.88	1999	2014	34	98	5	1999	2014	1	1	1	1
Bolivia	Americas	Medium	66	57.9	73.2	1	144	21.231	29.528	5213	139.613	39.595	2.333	10.305	2002	2006	6	13	5	2002	2006	1	1	1	1
Brazil	Americas	High	39.6	33.8	45.6	11	54753	23.894	32.011		108.262	80.202	3.189	24.261	1995	2020	1832	11655	22	1995	2020	1	1	0	1
Chile	Americas	High	52.8	41.1	64.2	2	1556	24	31.026	701.736	215.165	94.864	3.209	24.747	2002	2008	18	109	7	2002	2008	1	1	1	1
Colombia	Americas	High	83.1	78	87.2	1	255	23.876	40.966		167.653	81.503	3.766	43.228	2003	2010	221	536	6	2003	2010	1	1	0	1
Costa Rica	Americas	High	77.6	72.2	82.1	1	272	23.846	46.785	13663.8	188.249	95.046	4.554	94.978	2002	2010	2	14	8	2002	2010	1	1	1	1
Dominican Republic	Americas	High	58.8	53.2	64.1	2	313	8.482	71.086	824.688	176.407	84.529	5.386	218.366	2010	2017	3	17	8	2010	2017	1	1	1	1
Ecuador	Americas	High	85.7	54	96.8	2	442	24	61.645	2608.5	168.673	77.488	4.198	66.526	2003	2010	2	9	8	2003	2010	1	1	1	1
Honduras	Americas	Medium	82.6	77.5	86.8	1	259	14.512	44.025	899.702	129.67	75.09	4.433	84.144	2002	2017	13	52	11	2002	2017	1	1	1	1
Mexico	Americas	High	70.5	56.3	81.6	3	893	22.422	28.317	6935.36	163.451	84.871	4.138	62.677	2005	2012	53	140	8	2005	2012	1	1	1	1
Nicaragua	Americas	Medium	83.3	78.1	87.5	1	240	20	35.799	12049	110.703		3.947	51.796	2002	2005	1	4	4	2002	2005	1	1	1	1
Paraguay	Americas	Medium	67.6	61.1	73.5	1	216	24	51.035	13437.8	163.454	75.026	2.756	15.733	2002	2005	6	10	4	2002	2005	1	1	1	1
Peru	Americas	High	63	55.1	70.2	1	154	15.108	45.388	515.288	93.038	69.306	3.19	24.299	1996	2014	50	886	19	1996	2014	1	1	1	1
United States	Americas	Very high	17.6	16	19.2	14	1705640	24	14.191	171.667	91.391	99.733	3.565	35.325	2011	2020	1	3	3	2011	2020	1	1	1	1
Venezuela	Americas	Medium	81.3	23.3	98.4	1	110	20	62.938	5721.5	82.474	89.671	3.509	33.424	2006	2006	17	17	1	2006	2006	1	1	1	1
Afghanistan	Eastern Mediterranean	Low	72.2	66.1	77.6	2	423		50.619		78.167	37.144	3.974	53.199	2010	2013	1	4	4	2010	2013	0	1	0	1
Bahrain	Eastern Mediterranean	High	79.4	70.5	86.2	1	102	24	54.874	926.5	59.527	99.959	7.484	1779.26	2000	2010	1	11	11	2000	2010	1	1	1	1
Egypt	Eastern Mediterranean	Medium	48.9	35.3	62.6	11	1146	23.946	29.797	1024.96	84.585	94.207	4.623	101.8	2006	2015	23	130	10	2006	2015	1	1	1	1
Iraq	Eastern Mediterranean	Medium	54.2	45	63.1	17	3380	6.993	22.604	236.943	30.752	90.061	4.473	87.662	2011	2017	10	70	7	2011	2017	1	1	1	1
Jordan	Eastern Mediterranean	Medium	88.6	85.3	91.2	1	446	7.177	52.636	19995.9	97.813	98.096	4.671	106.788	1994	2010	16	79	10	1994	2010	1	1	1	1
Kuwait	Eastern Mediterranean	High	41.3	34.6	48.3	1	196	24	0	538.4	8.652	100	5.388	218.843	2006	2010	1	5	5	2006	2010	1	1	1	1
Libya	Eastern Mediterranean	Medium	80	74.7	84.4	1	260	24				91.065	1.334	3.797	2000	2000	1	1	1	2000	2000	1	0	0	0
Oman	Eastern Mediterranean	High	48.7	16.5	82	2	482		34.751	9524		99.319	2.583	13.24	2015	2015	1	1	1	2015	2015	0	1	1	0
Pakistan	Eastern Mediterranean	Low	44.5	28.8	61.3	7	1812	9.656	36.259	42.933	84.088	44.622	5.658	286.646	1996	2016	10	48	14	1996	2016	1	1	1	1
Sudan	Eastern Mediterranean	Low	57.3	30.9	80.1	5	829	18.864	30.663	4534.13	179.634	22.937	3.133	22.949	2005	2009	5	23	5	2005	2009	1	1	1	1
Tunisia	Eastern Mediterranean	Medium	63.2	57	69	1	250	24	23.973	13366	82.714	83.793	4.304	73.993	2004	2010	2	12	7	2004	2010	1	1	1	1
Yemen	Eastern Mediterranean	Low	82.2	77.2	86.3	1	275	16.667	31.253	3193.92	74.822	49.444	4.113	61.1	2006	2010	13	65	5	2006	2010	1	1	1	1
Albania	European	High	63	45.2	77.9	2	1189	10.767	53.489	494.441	58.446	95.099	4.587	98.215	2005	2015	66	602	11	2005	2015	1	1	1	1
Armenia	European	High	39.1	33	45.6	1	230	13.948	76.574	3280.99	91.988	89.849	4.658	105.426	1995	2016	5	74	22	1995	2016	1	1	1	1
Belgium	European	Very high	21.8	11.6	37	4	1536	24	23.367	10066.7	138.329	99.486	5.92	372.295	2015	2020	2	4	3	2015	2020	1	1	1	1
Bulgaria	European	High	58.3	41.2	73.6	3	468	23.989	59.66	2113.55	104.454	85.931	4.153	63.641	2004	2016	33	325	13	2004	2016	1	1	1	1
Croatia	European	High	13.3	5.1	30.6	1	30	24	20.905	448.274	103.555	97.808	4.291	73.069	2000	2015	21	106	6	2000	2015	1	1	1	1
Cyprus	European	High	34.5	26.9	43	2	548	24	24.166		192.644	99.56	4.895	133.572	2009	2013	1	5	5	2009	2013	1	1	0	1
Czech Republic	European	Very high	29.8	28.4	31.3	3	3957	24	21.016	917.342	137.9	99.045	4.919	136.894	2000	2013	24	296	14	2000	2013	1	1	1	1
Denmark	European	Very high	18.8	18.4	19.2	2	37880	24	6.721	100.5	271.838	99.597	4.963	142.969	2015	2015	2	2	1	2015	2015	1	1	1	1
Finland	European	Very high	9.1	5.8	14.2	1	186	24	19.948	236.5	210.894	99.448	2.892	18.025	2019	2020	1	2	2	2019	2020	1	1	1	1
Georgia	European	High	55.6	50.7	60.5	1	390	13.339	30.504	620.885	106.882	78.017	4.178	65.245	2000	2008	29	219	9	2000	2008	1	1	1	1
Hungary	European	High	32.1	29.2	35	1	1001	24	25.618	212.037	114.365	98.034	4.677	107.479	1995	2007	31	286	13	1995	2007	1	1	1	1
Kazakhstan	European	High	62.4	59.3	65.3	2	999	23.508	29.126	747.475	94.278	97.259	1.919	6.812	2000	2016	36	377	17	2000	2016	1	1	1	1
Lithuania	European	High	26.2	19.2	34.6	2	839	24	24.834	295.893	125.222	89.229	3.836	46.324	2006	2014	38	231	9	2006	2014	1	1	1	1
Norway	European	Very high	32.9	31.2	34.7	2	2830	24	41.318	178	150.037	98.06	2.658	14.266	2001	2020	431	1739	16	2001	2020	1	1	1	1
Poland	European	High	60.2	44.3	74.2	8	4198	24	19.737	433.982	128.812	93.617	4.816	123.461	2003	2015	40	409	13	2003	2015	1	1	1	1
Portugal	European	High	49.7	42.8	56.7	2	199		25.667	409.961	126.595	98.435	4.732	113.494	2004	2010	37	182	7	2004	2010	0	1	1	1
Romania	European	High	37.8	32.8	43.1	2	339	23.55	34.136	1239.48	115.594	77.56	4.449	85.501	2000	2020	33	261	13	2000	2020	1	1	1	1
Russia	European	High	80.1	59.6	91.7	2	3223	24	22.804	296.743	108.598	84.82	2.177	8.818	2002	2020	166	1663	19	2002	2020	1	1	1	1
Serbia	European	High	38.5	33.9	43.2	1	416	23.971	36.995	579.737	123.056	97.138	4.397	81.22	2007	2021	193	1194	14	2007	2021	1	1	1	1
Sweden	European	Very high	15.7	12.4	19.7	1	388					98.932	3.194	24.388	2015	2015	1	1	1	2015	2015	0	0	0	0
Switzerland	European	Very high	27.1	5	72.3	2	514					99.898	5.351	210.906	2016	2016	1	1	1	2016	2016	0	0	0	0
Tajikistan	European	Medium	63.3	45.1	78.4	1	30	22.333	29.509	550.356	127.693	92.287	4.157	63.848	2001	2005	9	45	5	2001	2005	1	1	1	1
Turkey	European	High	59.6	48.6	69.8	12	2696	24	55.412	1345.23	146.347	90.496	4.634	102.964	2004	2008	20	99	5	2004	2008	1	1	1	1
United Kingdom	European	Very high	26.3	15.7	40.5	4	1061	23.993	22.228	3504.25	248.196	99.123	5.599	270.074	1997	2016	25	160	10	1997	2016	1	1	1	1
Uzbekistan	European	Medium	81.3	67.7	89.9	1	48	19.737	25.145	2677.35	109.811	94.135	4.271	71.577	1997	2010	13	76	14	1997	2010	1	1	1	1
Bangladesh	Southeast Asia	Medium	62.3	51.1	72.3	5	1877	8.738	20.259	368.694	131.59	44.357	7.119	1234.72	2007	2017	60	395	11	2007	2017	1	1	1	1
Bhutan	Southeast Asia	Medium	70.1	64.3	75.4	7	2561	12.75	41.899		135.966	47.756	2.972	19.529	2001	2004	1	4	4	2001	2004	1	1	0	1
India	Southeast Asia	Medium	59.5	50.6	67.8	12	3150	4.976	37.963	2481.54	60.595	33.971	6.111	450.928	2005	2009	32	38	2	2005	2009	1	1	1	1
Indonesia	Southeast Asia	Medium	14.4	9.5	21.2	9	2317	19.5	30.584	2552.46	122.895	46.499	4.944	140.341	2001	2004	14	42	4	2001	2004	1	1	1	1
Myanmar	Southeast Asia	Low	58.2	45.2	70.2	3	506	9					4.367	78.793	1995	1995	2	2	1	1995	1995	1	0	0	0
Nepal	Southeast Asia	Low	45.1	36	54.4	6	2758	10.788	23.764		117.748	53.408	5.28	196.423	2013	2015	79	121	3	2013	2015	1	1	0	1
Australia	Western Pacific	Very high	24.8	21.7	28.2	9	6002	24	13.634	464.509	188.854	99.994	1.145	3.141	2001	2013	80	633	13	2001	2013	1	1	1	1
Cambodia	Western Pacific	Low	31	20.5	44	1	58	22	8.39	240.486	265.229	25.763	4.497	89.745	1996	2013	1	7	7	1996	2013	1	1	1	1
China	Western Pacific	High	42.3	39.9	44.6	85	797191	24	20.851	149.356	112.6	70.865	4.993	147.337	2003	2012	59	412	10	2003	2012	1	1	1	1
Malaysia	Western Pacific	High	20.2	7	46.1	3	1327	24	34.804	20430.3	170.365	93.956	4.571	96.683	2003	2007	10	10	2	2003	2007	1	1	1	1
Mongolia	Western Pacific	Medium	78.8	72.6	83.8	4	1804	24	19.943	28.846	107.432	56.761	0.684	1.981	2005	2017	1	13	13	2005	2017	1	1	1	1
New Zealand	Western Pacific	Very high	9.2	3.2	23.6	3	2517	24	24.287	0	178.562	100	2.886	17.922	2015	2021	61	256	6	2015	2021	1	1	1	1
Singapore	Western Pacific	Very high	41.6	38.4	44.9	1	884	24	3.928	508.5		100	8.951	7715.2	2007	2008	1	2	2	2007	2008	1	1	1	0
South Korea	Western Pacific	Very high	54.9	52.2	57.5	35	206166	24	29.345	767.808	209.052	99.926	6.26	523.377	1995	2014	166	812	7	1995	2014	1	1	1	1
Vietnam	Western Pacific	Medium	36.8	30.2	43.9	4	2327	21.319	30.043	885.171	177.197	63.032	5.702	299.427	1997	2015	102	1177	17	1997	2015	1	1	1	1
Supplementary Table 1. Country-level dataset used in the cross-sectional analysis (N = 79 countries). H. pylori prevalence estimates and 95% confidence intervals are from Chen et al. (2024, Gastroenterology). Water infrastructure indicators represent unweighted utility-year means from the IBNET database (Danilenko, 1994–2022). Sanitation coverage is the year-matched JMP basic sanitation estimate;…
